# Metabolite Signature of Life’s Essential 8 and Risk of Coronary Heart Disease among Low-Income Black and White Americans

**DOI:** 10.1101/2023.04.24.23289055

**Authors:** Kui Deng, Deepak K. Gupta, Xiao-Ou Shu, Loren Lipworth, Wei Zheng, Victoria E. Thomas, Hui Cai, Qiuyin Cai, Thomas J. Wang, Danxia Yu

**Author notes:** Correspondence: Danxia Yu, Division of Epidemiology, Vanderbilt University Medical Center, 2525 West End Avenue, Nashville, TN, USA 37203.

## Abstract

**Background and Aims:** Life’s Essential 8 (LE8) is a comprehensive construct of cardiovascular health. Yet, little is known about LE8 score, its metabolic correlates, and their predictive implications among Black Americans and low-income individuals.

**Methods:** In a nested case-control study of coronary heart disease (CHD) among 598 Black and 596 White low-income Americans, we estimated LE8 score, conducted untargeted plasma metabolites profiling, and used elastic net with leave-one-out cross-validation to identify metabolite signature (MetaSig) of LE8. Associations of LE8 score and MetaSig with incident CHD were examined using conditional logistic regression. Mediation effect of MetaSig on the LE8-CHD association was also examined. The external validity of MetaSig was evaluated in another nested CHD case-control study among 598 Chinese adults.

**Results:** Higher LE8 score was associated with lower CHD risk [standardized OR (95% CI)=0.61 (0.53-0.69)]. The identified MetaSig, consisting of 133 metabolites, showed strong correlation with LE8 score (*r*=0.61) and inverse association with CHD risk [OR (95% CI)=0.57 (0.49-0.65)], robust to adjustment for LE8 score and across participants with different sociodemographic and health status (ORs: 0.42-0.69; all *P*<0.05). MetaSig mediated a large portion of the LE8-CHD association: 53% (32%-80%) (*P*<0.001). Significant associations of MetaSig with LE8 score and CHD risk were found in validation cohort [*r*=0.49; OR (95% CI)=0.57 (0.46-0.69)].

**Conclusions:** Higher LE8 score and its MetaSig were associated with lower CHD risk among low-income Black and White Americans. Metabolomics may offer an objective and comprehensive measure of LE8 score and its metabolic phenotype relevant to CHD prevention among diverse populations.
