## Supplementary material for "Metabolite Signature of Life’s Essential 8 and Risk of Coronary Heart Disease among Low-Income Black and White Americans": Table S3

### Sheet: LE8
CHEMICAL_NAME	SUPER_PATHWAY	SUB_PATHWAY	Coefficient
cotinine	Xenobiotics	Tobacco Metabolite	-1.6927
cholesterol	Lipid	Sterol	-1.24906
hydrochlorothiazide	Xenobiotics	Drug - Cardiovascular	-1.02664
5-(galactosylhydroxy)-L-lysine	Amino Acid	Lysine Metabolism	-1.00193
metformin	Xenobiotics	Drug - Metabolic	-0.893548
sphingomyelin (d18:2/16:0, d18:1/16:1)*	Lipid	Sphingomyelins	-0.860584
fructosyllysine	Amino Acid	Lysine Metabolism	-0.783844
sphingomyelin (d18:0/18:0, d19:0/17:0)*	Lipid	Dihydrosphingomyelins	-0.761144
1-palmitoleoylglycerol (16:1)*	Lipid	Monoacylglycerol	-0.758548
mannose	Carbohydrate	Fructose, Mannose and Galactose Metabolism	-0.700832
delta-CEHC glucuronide	Cofactors and Vitamins	Tocopherol Metabolism	-0.680793
gamma-tocopherol/beta-tocopherol	Cofactors and Vitamins	Tocopherol Metabolism	-0.633434
X-23654			-0.6147
methylnaphthyl sulfate (2)*	Xenobiotics	Chemical	-0.573581
gamma-glutamylisoleucine*	Peptide	Gamma-glutamyl Amino Acid	-0.557399
2-ethylphenylsulfate	Xenobiotics	Benzoate Metabolism	-0.537338
X-25433			-0.491334
maltotetraose	Carbohydrate	Glycogen Metabolism	-0.454814
X-24334			-0.406164
(2,4 or 2,5)-dimethylphenol sulfate	Xenobiotics	Food Component/Plant	-0.401782
X-24812			-0.398008
5-methylthioadenosine (MTA)	Amino Acid	Polyamine Metabolism	-0.385872
X-26111			-0.349971
N-acetyl-beta-alanine	Nucleotide	Pyrimidine Metabolism, Uracil containing	-0.312598
X-12456			-0.312543
palmitoyl-linoleoyl-glycerol (16:0/18:2) [1]*	Lipid	Diacylglycerol	-0.26986
mannonate*	Xenobiotics	Food Component/Plant	-0.268011
N-palmitoylserine	Lipid	Endocannabinoid	-0.262683
gamma-glutamylvaline	Peptide	Gamma-glutamyl Amino Acid	-0.258591
X-12104			-0.244463
sphingomyelin (d18:2/14:0, d18:1/14:1)*	Lipid	Sphingomyelins	-0.239802
X-16087			-0.237399
X-16935			-0.23619
X-12731			-0.21271
X-11852			-0.186686
X-12714			-0.174451
5-hydroxylysine	Amino Acid	Lysine Metabolism	-0.16031
palmitoleoyl-arachidonoyl-glycerol (16:1/20:4) [2]*	Lipid	Diacylglycerol	-0.15665
X-18345			-0.149107
behenoyl dihydrosphingomyelin (d18:0/22:0)*	Lipid	Dihydrosphingomyelins	-0.141322
X-12007			-0.133392
isovalerylcarnitine (C5)	Amino Acid	Leucine, Isoleucine and Valine Metabolism	-0.124606
3-hydroxy-3-methylglutarate	Lipid	Mevalonate Metabolism	-0.121534
1-palmitoyl-2-arachidonoyl-GPI (16:0/20:4)*	Lipid	Phosphatidylinositol (PI)	-0.117137
tyrosine	Amino Acid	Tyrosine Metabolism	-0.110227
delta-tocopherol	Cofactors and Vitamins	Tocopherol Metabolism	-0.106235
trans-urocanate	Amino Acid	Histidine Metabolism	-0.105245
N-methylpipecolate	Xenobiotics	Bacterial/Fungal	-0.0981028
perfluorooctanoate (PFOA)	Xenobiotics	Chemical	-0.0967845
4-hydroxybenzoate	Xenobiotics	Benzoate Metabolism	-0.0856716
N-palmitoyltaurine	Lipid	Endocannabinoid	-0.0626274
N-acetylglucosamine/N-acetylgalactosamine	Carbohydrate	Aminosugar Metabolism	-0.0564595
gamma-glutamylglutamate	Peptide	Gamma-glutamyl Amino Acid	-0.0482717
cortolone glucuronide (1)	Lipid	Corticosteroids	-0.0423764
1-stearoyl-GPG (18:0)	Lipid	Lysophospholipid	-0.0415527
4-vinylcatechol sulfate	Xenobiotics	Benzoate Metabolism	-0.0333683
X-24352			-0.0270811
N,N,N-trimethyl-5-aminovalerate	Amino Acid	Lysine Metabolism	-0.0269179
1-linoleoyl-GPI (18:2)*	Lipid	Lysophospholipid	-0.0254323
indolebutyrate	Amino Acid	Tryptophan Metabolism	-0.0242511
glutamate	Amino Acid	Glutamate Metabolism	-0.0218737
3-indoleglyoxylic acid	Xenobiotics	Food Component/Plant	-0.017435
guanosine	Nucleotide	Purine Metabolism, Guanine containing	-0.0131488
sulfate of piperine metabolite C18H21NO3 (3)*	Xenobiotics	Food Component/Plant	-0.0122368
X-24243			-0.00469091
S-carboxyethylcysteine	Amino Acid	Methionine, Cysteine, SAM and Taurine Metabolism	-0.00290352
choline	Lipid	Phospholipid Metabolism	-0.00111417
alpha-ketobutyrate	Amino Acid	Methionine, Cysteine, SAM and Taurine Metabolism	0.00402857
taurohyocholate*	Lipid	Secondary Bile Acid Metabolism	0.00916119
2-butenoylglycine	Lipid	Fatty Acid Metabolism (Acyl Glycine)	0.0096753
prolylglycine	Peptide	Dipeptide	0.0102898
cysteinylglycine	Amino Acid	Glutathione Metabolism	0.010517
5alpha-androstan-3beta,17alpha-diol disulfate	Lipid	Androgenic Steroids	0.0120194
tridecenedioate (C13:1-DC)*	Lipid	Fatty Acid, Dicarboxylate	0.0147462
anthranilate	Amino Acid	Tryptophan Metabolism	0.0156022
X-24970			0.0204744
bilirubin degradation product, C17H18N2O4 (1)**	Partially Characterized Molecules	Partially Characterized Molecules	0.0257376
X-25172			0.034718
2-hydroxylaurate	Lipid	Fatty Acid, Monohydroxy	0.0358237
cortisol	Lipid	Corticosteroids	0.0408349
3-hydroxyhexanoylcarnitine (1)	Lipid	Fatty Acid Metabolism (Acyl Carnitine, Hydroxy)	0.0428191
glycosyl ceramide (d18:1/20:0, d16:1/22:0)*	Lipid	Hexosylceramides (HCER)	0.0613878
picolinate	Amino Acid	Tryptophan Metabolism	0.0725196
glycodeoxycholate 3-sulfate	Lipid	Secondary Bile Acid Metabolism	0.0752235
cysteine-glutathione disulfide	Amino Acid	Glutathione Metabolism	0.0777071
X-24947			0.0805158
1-(1-enyl-palmitoyl)-2-linoleoyl-GPC (P-16:0/18:2)*	Lipid	Plasmalogen	0.0817297
creatinine	Amino Acid	Creatine Metabolism	0.0958921
10-undecenoate (11:1n1)	Lipid	Medium Chain Fatty Acid	0.0979232
X-12411			0.0986292
2-acetamidophenol sulfate	Xenobiotics	Food Component/Plant	0.122587
azelate (C9-DC)	Lipid	Fatty Acid, Dicarboxylate	0.130412
N-acetylglycine	Amino Acid	Glycine, Serine and Threonine Metabolism	0.131805
5-dodecenoate (12:1n7)	Lipid	Medium Chain Fatty Acid	0.133308
dexpanthenol	Xenobiotics	Chemical	0.139499
glycerate	Carbohydrate	Glycolysis, Gluconeogenesis, and Pyruvate Metabolism	0.143355
dopamine 3-O-sulfate	Amino Acid	Tyrosine Metabolism	0.143573
1-oleoyl-2-docosahexaenoyl-GPC (18:1/22:6)*	Lipid	Phosphatidylcholine (PC)	0.143814
3b-hydroxy-5-cholenoic acid	Lipid	Secondary Bile Acid Metabolism	0.14681
bilirubin degradation product, C17H18N2O4 (3)**	Partially Characterized Molecules	Partially Characterized Molecules	0.148002
pyridoxate	Cofactors and Vitamins	Vitamin B6 Metabolism	0.148185
gamma-glutamylhistidine	Peptide	Gamma-glutamyl Amino Acid	0.14882
propyl 4-hydroxybenzoate sulfate	Xenobiotics	Benzoate Metabolism	0.164592
2,6-dihydroxybenzoic acid	Xenobiotics	Drug - Topical Agents	0.167132
4-allylphenol sulfate	Xenobiotics	Food Component/Plant	0.173126
glutamine_degradant*	Partially Characterized Molecules	Partially Characterized Molecules	0.174166
X-11378			0.186548
1-(1-enyl-palmitoyl)-2-oleoyl-GPC (P-16:0/18:1)*	Lipid	Plasmalogen	0.194503
X-17686			0.215438
N2,N5-diacetylornithine	Amino Acid	Urea cycle; Arginine and Proline Metabolism	0.215833
glycohyocholate	Lipid	Secondary Bile Acid Metabolism	0.233899
X-18888			0.235336
1-stearoyl-2-linoleoyl-GPC (18:0/18:2)*	Lipid	Phosphatidylcholine (PC)	0.236111
N-acetylcarnosine	Amino Acid	Histidine Metabolism	0.24272
pimeloylcarnitine/3-methyladipoylcarnitine (C7-DC)	Lipid	Fatty Acid Metabolism (Acyl Carnitine, Dicarboxylate)	0.245925
3-hydroxybutyroylglycine**	Lipid	Fatty Acid Metabolism (Acyl Glycine)	0.261251
2-isopropylmalate	Xenobiotics	Food Component/Plant	0.268773
N-acetyl-2-aminooctanoate*	Lipid	Fatty Acid, Amino	0.339015
1-lignoceroyl-GPC (24:0)	Lipid	Lysophospholipid	0.340355
methyl-4-hydroxybenzoate sulfate	Xenobiotics	Benzoate Metabolism	0.343428
X-21752			0.347027
X-21258			0.384158
serotonin	Amino Acid	Tryptophan Metabolism	0.386827
4-imidazoleacetate	Amino Acid	Histidine Metabolism	0.399179
octadecadienedioate (C18:2-DC)*	Lipid	Fatty Acid, Dicarboxylate	0.402072
X-12851			0.408941
X-21310			0.415487
tartronate (hydroxymalonate)	Xenobiotics	Food Component/Plant	0.421172
ethyl beta-glucopyranoside	Xenobiotics	Food Component/Plant	0.421382
X-12100			0.433365
alpha-tocopherol	Cofactors and Vitamins	Tocopherol Metabolism	0.487958
X-11315			0.787658
4-hydroxy-2-oxoglutaric acid	Lipid	Fatty Acid, Dicarboxylate	0.846625

### Sheet: Health behaviors
CHEMICAL_NAME	SUPER_PATHWAY	SUB_PATHWAY	Coefficient
cotinine	Xenobiotics	Tobacco Metabolite	-3.74661
methylnaphthyl sulfate (2)*	Xenobiotics	Chemical	-3.07386
1-palmitoyl-2-arachidonoyl-GPI (16:0/20:4)*	Lipid	Phosphatidylinositol (PI)	-1.03133
2-ethylphenylsulfate	Xenobiotics	Benzoate Metabolism	-1.00904
S-(3-hydroxypropyl)mercapturic acid (HPMA)	Xenobiotics	Chemical	-0.754884
X-25422			-0.661666
gamma-tocopherol/beta-tocopherol	Cofactors and Vitamins	Tocopherol Metabolism	-0.330308
indolebutyrate	Amino Acid	Tryptophan Metabolism	-0.322093
S-carboxyethylcysteine	Amino Acid	Methionine, Cysteine, SAM and Taurine Metabolism	-0.295161
N-methylpipecolate	Xenobiotics	Bacterial/Fungal	-0.241861
2,3-dihydroxy-2-methylbutyrate	Amino Acid	Leucine, Isoleucine and Valine Metabolism	-0.215122
(2,4 or 2,5)-dimethylphenol sulfate	Xenobiotics	Food Component/Plant	-0.213942
X-23974			-0.184983
N-stearoyl-sphingadienine (d18:2/18:0)*	Lipid	Ceramides	-0.16541
S-1-pyrroline-5-carboxylate	Amino Acid	Glutamate Metabolism	-0.156199
X-11787			-0.154092
N6,N6-dimethyllysine	Amino Acid	Lysine Metabolism	-0.146547
trans-urocanate	Amino Acid	Histidine Metabolism	-0.110451
X-23641			-0.0811978
X-24812			-0.0780265
X-24309			-0.0539413
X-21788			-0.0347386
5-methylthioadenosine (MTA)	Amino Acid	Polyamine Metabolism	-0.0271287
hyocholate	Lipid	Secondary Bile Acid Metabolism	-0.00510128
X-18345			-0.00360549
pantothenate	Cofactors and Vitamins	Pantothenate and CoA Metabolism	0.0141371
10-undecenoate (11:1n1)	Lipid	Medium Chain Fatty Acid	0.0181047
X-21733			0.0363633
pantoate	Cofactors and Vitamins	Pantothenate and CoA Metabolism	0.0495899
bilirubin degradation product, C17H18N2O4 (1)**	Partially Characterized Molecules	Partially Characterized Molecules	0.0704091
X-25271			0.103631
eicosanedioate (C20-DC)	Lipid	Fatty Acid, Dicarboxylate	0.124511
2-hydroxylaurate	Lipid	Fatty Acid, Monohydroxy	0.130914
branched chain 14:0 dicarboxylic acid**	Lipid	Fatty Acid, Dicarboxylate	0.131666
N-acetylcarnosine	Amino Acid	Histidine Metabolism	0.134713
X-13866			0.175706
X-14056			0.175988
1-lignoceroyl-GPC (24:0)	Lipid	Lysophospholipid	0.179094
X-24475			0.206299
pyridoxate	Cofactors and Vitamins	Vitamin B6 Metabolism	0.221822
2-acetamidophenol sulfate	Xenobiotics	Food Component/Plant	0.244187
tryptophan betaine	Amino Acid	Tryptophan Metabolism	0.253049
salicyluric glucuronide*	Xenobiotics	Drug - Analgesics, Anesthetics	0.261219
2-isopropylmalate	Xenobiotics	Food Component/Plant	0.263687
pentose acid*	Partially Characterized Molecules	Partially Characterized Molecules	0.280811
2,6-dihydroxybenzoic acid	Xenobiotics	Drug - Topical Agents	0.300892
alpha-CEHC sulfate	Cofactors and Vitamins	Tocopherol Metabolism	0.3094
methyl-4-hydroxybenzoate sulfate	Xenobiotics	Benzoate Metabolism	0.366206
X-21752			0.383929
X-18888			0.393822
oxalate (ethanedioate)	Cofactors and Vitamins	Ascorbate and Aldarate Metabolism	0.419346
X-12410			0.490695
X-18901			0.515947
propyl 4-hydroxybenzoate sulfate	Xenobiotics	Benzoate Metabolism	0.535165
glycerate	Carbohydrate	Glycolysis, Gluconeogenesis, and Pyruvate Metabolism	0.566116
threonate	Cofactors and Vitamins	Ascorbate and Aldarate Metabolism	0.624677
beta-cryptoxanthin	Cofactors and Vitamins	Vitamin A Metabolism	0.719358

### Sheet: Health factors
CHEMICAL_NAME	SUPER_PATHWAY	SUB_PATHWAY	Coefficient
metformin	Xenobiotics	Drug - Metabolic	-2.24426
cholesterol	Lipid	Sterol	-1.82575
sphingomyelin (d18:2/14:0, d18:1/14:1)*	Lipid	Sphingomyelins	-1.80533
hydrochlorothiazide	Xenobiotics	Drug - Cardiovascular	-1.6995
behenoyl dihydrosphingomyelin (d18:0/22:0)*	Lipid	Dihydrosphingomyelins	-1.43669
X-13684			-1.2023
sphingomyelin (d18:2/16:0, d18:1/16:1)*	Lipid	Sphingomyelins	-1.18164
X-24334			-1.16191
fructosyllysine	Amino Acid	Lysine Metabolism	-1.13354
5-(galactosylhydroxy)-L-lysine	Amino Acid	Lysine Metabolism	-1.08297
1-palmitoleoylglycerol (16:1)*	Lipid	Monoacylglycerol	-1.03614
cortolone glucuronide (1)	Lipid	Corticosteroids	-0.969544
mannonate*	Xenobiotics	Food Component/Plant	-0.950932
X-16087			-0.947662
delta-CEHC glucuronide	Cofactors and Vitamins	Tocopherol Metabolism	-0.818719
maltotetraose	Carbohydrate	Glycogen Metabolism	-0.803014
glycerol	Lipid	Glycerolipid Metabolism	-0.704944
gluconate	Xenobiotics	Food Component/Plant	-0.703745
X-23654			-0.671266
4-hydroxyphenylpyruvate	Amino Acid	Tyrosine Metabolism	-0.658
cystine	Amino Acid	Methionine, Cysteine, SAM and Taurine Metabolism	-0.602904
X-12456			-0.58446
hydroxyasparagine**	Amino Acid	Alanine and Aspartate Metabolism	-0.579887
X-12701			-0.515024
1-(1-enyl-palmitoyl)-2-oleoyl-GPE (P-16:0/18:1)*	Lipid	Plasmalogen	-0.506301
gamma-tocopherol/beta-tocopherol	Cofactors and Vitamins	Tocopherol Metabolism	-0.502026
2-oxindole-3-acetate	Xenobiotics	Food Component/Plant	-0.490387
X-21607			-0.490148
N,N,N-trimethyl-5-aminovalerate	Amino Acid	Lysine Metabolism	-0.479615
mannose	Carbohydrate	Fructose, Mannose and Galactose Metabolism	-0.466707
X-21339			-0.458227
thioproline	Xenobiotics	Chemical	-0.409422
gamma-glutamylisoleucine*	Peptide	Gamma-glutamyl Amino Acid	-0.401274
imidazole propionate	Amino Acid	Histidine Metabolism	-0.39816
X-25433			-0.396632
maltotriose	Carbohydrate	Glycogen Metabolism	-0.388577
fructose	Carbohydrate	Fructose, Mannose and Galactose Metabolism	-0.387503
sphingomyelin (d18:0/18:0, d19:0/17:0)*	Lipid	Dihydrosphingomyelins	-0.382092
1-linoleoylglycerol (18:2)	Lipid	Monoacylglycerol	-0.36603
11beta-hydroxyandrosterone glucuronide	Lipid	Androgenic Steroids	-0.363866
2-hydroxyhippurate (salicylurate)	Xenobiotics	Benzoate Metabolism	-0.35243
gamma-glutamylphenylalanine	Peptide	Gamma-glutamyl Amino Acid	-0.350367
saccharin	Xenobiotics	Food Component/Plant	-0.333869
5,6-dihydrothymine	Nucleotide	Pyrimidine Metabolism, Thymine containing	-0.333412
X-21803			-0.314082
X-12410			-0.276861
caffeic acid sulfate	Xenobiotics	Food Component/Plant	-0.262852
maleate	Lipid	Fatty Acid, Dicarboxylate	-0.254405
4-allylcatechol sulfate	Xenobiotics	Benzoate Metabolism	-0.250066
salicyluric glucuronide*	Xenobiotics	Drug - Analgesics, Anesthetics	-0.233927
sulfate of piperine metabolite C16H19NO3 (2)*	Xenobiotics	Food Component/Plant	-0.233247
tyrosine	Amino Acid	Tyrosine Metabolism	-0.228851
methylmalonate (MMA)	Lipid	Fatty Acid Metabolism (also BCAA Metabolism)	-0.226316
ximenoylcarnitine (C26:1)*	Lipid	Fatty Acid Metabolism (Acyl Carnitine, Monounsaturated)	-0.216405
N-palmitoylserine	Lipid	Endocannabinoid	-0.205136
X-21842			-0.204637
X-07765			-0.201219
sulfate of piperine metabolite C16H19NO3 (3)*	Xenobiotics	Food Component/Plant	-0.197366
androsterone glucuronide	Lipid	Androgenic Steroids	-0.193053
X-12714			-0.19216
X-11858			-0.186914
X-12731			-0.186554
tetrahydrocortisone glucuronide (5)	Lipid	Corticosteroids	-0.186145
docosadioate (C22-DC)	Lipid	Fatty Acid, Dicarboxylate	-0.173051
X-12104			-0.172948
linoleoyl-linolenoyl-glycerol (18:2/18:3) [1]*	Lipid	Diacylglycerol	-0.171685
X-24757			-0.162669
cerotoylcarnitine (C26)*	Lipid	Fatty Acid Metabolism (Acyl Carnitine, Long Chain Saturated)	-0.154607
X-13658			-0.144091
erucate (22:1n9)	Lipid	Long Chain Monounsaturated Fatty Acid	-0.142303
pyrraline	Xenobiotics	Food Component/Plant	-0.133535
N-formylphenylalanine	Amino Acid	Tyrosine Metabolism	-0.133439
lignoceroylcarnitine (C24)*	Lipid	Fatty Acid Metabolism (Acyl Carnitine, Long Chain Saturated)	-0.130676
syringol sulfate	Xenobiotics	Food Component/Plant	-0.12317
gamma-glutamylglutamate	Peptide	Gamma-glutamyl Amino Acid	-0.115313
delta-tocopherol	Cofactors and Vitamins	Tocopherol Metabolism	-0.111081
X-24669			-0.110848
proline	Amino Acid	Urea cycle; Arginine and Proline Metabolism	-0.0858406
2-methylserine	Amino Acid	Glycine, Serine and Threonine Metabolism	-0.0841134
X-26111			-0.0827004
oleoyl ethanolamide	Lipid	Endocannabinoid	-0.0740795
X-18345			-0.0727002
3-methylglutarylcarnitine (2)	Amino Acid	Leucine, Isoleucine and Valine Metabolism	-0.0724901
linoleoyl-linoleoyl-glycerol (18:2/18:2) [2]*	Lipid	Diacylglycerol	-0.0641927
3-bromo-5-chloro-2,6-dihydroxybenzoic acid*	Xenobiotics	Chemical	-0.0611739
cis-4-decenoate (10:1n6)*	Lipid	Medium Chain Fatty Acid	-0.0550062
gamma-glutamylvaline	Peptide	Gamma-glutamyl Amino Acid	-0.0520838
X-26109			-0.0507974
X-17692			-0.045201
X-24637			-0.0396018
X-23780			-0.0377168
leucylglycine	Peptide	Dipeptide	-0.0336794
X-12283			-0.0321087
pentadecanoate (15:0)	Lipid	Long Chain Saturated Fatty Acid	-0.0279464
X-21383			-0.0247553
methionine	Amino Acid	Methionine, Cysteine, SAM and Taurine Metabolism	-0.0229821
alanine	Amino Acid	Alanine and Aspartate Metabolism	-0.0203847
X-25810			-0.0180388
X-17325			-0.0156462
X-21796			-0.0140695
phenylalanine	Amino Acid	Phenylalanine Metabolism	-0.00649184
andro steroid monosulfate C19H28O6S (1)*	Lipid	Androgenic Steroids	-0.00539697
X-21364			-0.00502947
cis-3,4-methyleneheptanoylcarnitine	Lipid	Fatty Acid Metabolism (Acyl Carnitine, Medium Chain)	-0.00128633
lysine	Amino Acid	Lysine Metabolism	-0.000934834
cortisol	Lipid	Corticosteroids	0.00165808
X-26119			0.00445825
X-17301			0.00696936
2-methoxyhydroquinone sulfate (2)	Xenobiotics	Benzoate Metabolism	0.00977229
levulinate (4-oxovalerate)	Xenobiotics	Food Component/Plant	0.0200309
deoxycholate	Lipid	Secondary Bile Acid Metabolism	0.0285435
X-24456			0.0400972
4-methylnonanoylcarnitine	Lipid	Fatty Acid Metabolism (Acyl Carnitine, Medium Chain)	0.04021
5alpha-pregnan-3beta,20alpha-diol disulfate	Lipid	Progestin Steroids	0.0493742
3-hydroxybutyroylglycine**	Lipid	Fatty Acid Metabolism (Acyl Glycine)	0.0495229
X-16576			0.0531973
1-palmitoyl-GPE (16:0)	Lipid	Lysophospholipid	0.0578464
4-ethyl-2-methoxyphenol sulfate	Xenobiotics	Food Component/Plant	0.0617284
X-17686			0.0636553
androsterone sulfate	Lipid	Androgenic Steroids	0.0672713
X-18887			0.0693388
X-11378			0.0713684
3-methylhistidine	Amino Acid	Histidine Metabolism	0.0717202
N,N-dimethylalanine	Amino Acid	Alanine and Aspartate Metabolism	0.0727164
picolinate	Amino Acid	Tryptophan Metabolism	0.0728498
17alpha-hydroxypregnanolone glucuronide	Lipid	Pregnenolone Steroids	0.0734414
X-21834			0.0832534
glycodeoxycholate 3-sulfate	Lipid	Secondary Bile Acid Metabolism	0.0859788
2,3-dihydroxy-2-methylbutyrate	Amino Acid	Leucine, Isoleucine and Valine Metabolism	0.0867879
X-12816			0.0950988
perfluorohexanesulfonate (PFHxS)	Xenobiotics	Chemical	0.102381
N6-succinyladenosine	Nucleotide	Purine Metabolism, Adenine containing	0.103024
lithocholic acid sulfate (2)	Lipid	Secondary Bile Acid Metabolism	0.115165
X-26054			0.115967
4-hydroxychlorothalonil	Xenobiotics	Chemical	0.121432
methyl vanillate sulfate	Xenobiotics	Food Component/Plant	0.124224
taurohyocholate*	Lipid	Secondary Bile Acid Metabolism	0.128475
glycohyocholate	Lipid	Secondary Bile Acid Metabolism	0.132483
glycocholate glucuronide (1)	Lipid	Primary Bile Acid Metabolism	0.133541
X-17146			0.140658
X-25422			0.140751
N2,N5-diacetylornithine	Amino Acid	Urea cycle; Arginine and Proline Metabolism	0.140991
X-25419			0.15317
norcotinine	Xenobiotics	Tobacco Metabolite	0.153462
X-13726			0.154335
X-13007			0.161525
1,6-anhydroglucose	Xenobiotics	Food Component/Plant	0.16691
16-hydroxypalmitate	Lipid	Fatty Acid, Monohydroxy	0.169914
X-25790			0.177477
X-11315			0.178176
3b-hydroxy-5-cholenoic acid	Lipid	Secondary Bile Acid Metabolism	0.182485
alpha-ketobutyrate	Amino Acid	Methionine, Cysteine, SAM and Taurine Metabolism	0.188722
X-18899			0.19223
X-25802			0.200648
1-lignoceroyl-GPC (24:0)	Lipid	Lysophospholipid	0.204526
phenol glucuronide	Amino Acid	Tyrosine Metabolism	0.211522
S-(3-hydroxypropyl)mercapturic acid (HPMA)	Xenobiotics	Chemical	0.217585
anthranilate	Amino Acid	Tryptophan Metabolism	0.217845
1-palmitoyl-2-stearoyl-GPE (16:0/18:0)*	Lipid	Phosphatidylethanolamine (PE)	0.228973
dexpanthenol	Xenobiotics	Chemical	0.230314
X-18921			0.231705
5-dodecenoate (12:1n7)	Lipid	Medium Chain Fatty Acid	0.23579
X-21258			0.246953
X-21839			0.253102
1-palmitoyl-2-linoleoyl-GPC (16:0/18:2)	Lipid	Phosphatidylcholine (PC)	0.267911
X-12100			0.269979
glycolithocholate	Lipid	Secondary Bile Acid Metabolism	0.275521
creatinine	Amino Acid	Creatine Metabolism	0.276746
alpha-tocopherol	Cofactors and Vitamins	Tocopherol Metabolism	0.278232
1-stearoyl-2-linoleoyl-GPC (18:0/18:2)*	Lipid	Phosphatidylcholine (PC)	0.310765
lactosyl-N-nervonoyl-sphingosine (d18:1/24:1)*	Lipid	Lactosylceramides (LCER)	0.311455
N-acetylhistidine	Amino Acid	Histidine Metabolism	0.343473
X-11470			0.350713
3-(4-hydroxyphenyl)propionate	Xenobiotics	Benzoate Metabolism	0.350799
phenylacetylglycine	Peptide	Acetylated Peptides	0.353895
pimeloylcarnitine/3-methyladipoylcarnitine (C7-DC)	Lipid	Fatty Acid Metabolism (Acyl Carnitine, Dicarboxylate)	0.372476
3-hydroxyhexanoylcarnitine (1)	Lipid	Fatty Acid Metabolism (Acyl Carnitine, Hydroxy)	0.373116
4-imidazoleacetate	Amino Acid	Histidine Metabolism	0.385382
cis-urocanate	Amino Acid	Histidine Metabolism	0.387848
3-hydroxycinnamate sulfate	Xenobiotics	Food Component/Plant	0.393295
2-aminooctanoate	Lipid	Fatty Acid, Amino	0.406691
tridecenedioate (C13:1-DC)*	Lipid	Fatty Acid, Dicarboxylate	0.432119
3-methoxytyramine sulfate	Amino Acid	Tyrosine Metabolism	0.452849
X-21310			0.466534
1,2-dilinoleoyl-GPC (18:2/18:2)	Lipid	Phosphatidylcholine (PC)	0.473609
cortisone	Lipid	Corticosteroids	0.480874
serotonin	Amino Acid	Tryptophan Metabolism	0.53352
5-hydroxymethyl-2-furoic acid	Amino Acid	Tyrosine Metabolism	0.541472
isoleucylglycine	Peptide	Dipeptide	0.590431
5,6-dihydrouridine	Nucleotide	Pyrimidine Metabolism, Uracil containing	0.592929
N-acetylglycine	Amino Acid	Glycine, Serine and Threonine Metabolism	0.601572
X-25172			0.676568
1,2-dilinoleoyl-GPE (18:2/18:2)*	Lipid	Phosphatidylethanolamine (PE)	0.678876
1-oleoyl-GPC (18:1)	Lipid	Lysophospholipid	0.690797
X-24947			0.694927
bilirubin (E,Z or Z,E)*	Cofactors and Vitamins	Hemoglobin and Porphyrin Metabolism	0.724528
2'-O-methylcytidine	Nucleotide	Pyrimidine Metabolism, Cytidine containing	0.766662
1-(1-enyl-palmitoyl)-2-oleoyl-GPC (P-16:0/18:1)*	Lipid	Plasmalogen	0.768894
O-sulfo-L-tyrosine	Xenobiotics	Chemical	0.877581
4-hydroxy-2-oxoglutaric acid	Lipid	Fatty Acid, Dicarboxylate	0.9253
3beta-hydroxy-5-cholestenoate	Lipid	Sterol	0.996161
1,5-anhydroglucitol (1,5-AG)	Carbohydrate	Glycolysis, Gluconeogenesis, and Pyruvate Metabolism	1.05565
