## Supplementary material for "Metabolite Signature of Life’s Essential 8 and Risk of Coronary Heart Disease among Low-Income Black and White Americans": Table S4

### Sheet: LE8
MetaSig-LE8 score correlation in SCCS
		r	P
Race	white	0.62	< 0.001
	black	0.6	< 0.001
Sex	Female	0.61	< 0.001
	Male	0.61	< 0.001
Age	≥60	0.61	< 0.001
	<60	0.61	< 0.001
Incident CHD status	CHD	0.59	< 0.001
	Control	0.58	< 0.001
Diabetes	Yes	0.55	< 0.001
	No	0.54	< 0.001
Hypertension	Yes	0.61	< 0.001
	No	0.6	< 0.001
Dyslipidemia	Yes	0.64	< 0.001
	No	0.56	< 0.001
Fasting status	Fasted	0.59	< 0.001
	Non-fasted	0.63	< 0.001

### Sheet: Health behaviors
MetaSig-LE8 score correlation in SCCS
		r	P
Race	white	0.63	< 0.001
	black	0.55	< 0.001
Sex	Female	0.59	< 0.001
	Male	0.51	< 0.001
Age	≥60	0.58	< 0.001
	<60	0.54	< 0.001
Incident CHD status	CHD	0.56	< 0.001
	Control	0.61	< 0.001
Diabetes	Yes	0.56	< 0.001
	No	0.59	< 0.001
Hypertension	Yes	0.6	< 0.001
	No	0.55	< 0.001
Dyslipidemia	Yes	0.6	< 0.001
	No	0.56	< 0.001
Fasting status	Fasted	0.58	< 0.001
	Non-fasted	0.59	< 0.001

### Sheet: Health factors
MetaSig-LE8 score correlation in SCCS
		r	P
Race	white	0.76	< 0.001
	black	0.76	< 0.001
Sex	Female	0.73	< 0.001
	Male	0.75	< 0.001
Age	≥60	0.7	< 0.001
	<60	0.78	< 0.001
Incident CHD status	CHD	0.73	< 0.001
	Control	0.76	< 0.001
Diabetes	Yes	0.56	< 0.001
	No	0.7	< 0.001
Hypertension	Yes	0.76	< 0.001
	No	0.76	< 0.001
Dyslipidemia	Yes	0.71	< 0.001
	No	0.74	< 0.001
Fasting status	Fasted	0.75	< 0.001
	Non-fasted	0.76	< 0.001
