## Supplementary material for "Metabolite Signature of Life’s Essential 8 and Risk of Coronary Heart Disease among Low-Income Black and White Americans": Table S5

### Sheet: LE8
Excluded metabolite	OR	OR_CI_lower	OR_CI_upper	P value
gamma-glutamylglutamate	0.565846	0.491263	0.651751	2.87384e-15
cholesterol	0.565923	0.49124	0.651959	3.16563e-15
3-hydroxy-3-methylglutarate	0.565579	0.490996	0.651492	2.81764e-15
cotinine	0.56305	0.488466	0.649021	2.32672e-15
serotonin	0.567701	0.492952	0.653783	3.84836e-15
alpha-ketobutyrate	0.565659	0.491086	0.651556	2.80802e-15
creatinine	0.566005	0.491395	0.651944	2.98367e-15
5-methylthioadenosine(MTA)	0.564597	0.490161	0.650336	2.28301e-15
cysteinylglycine	0.565603	0.491027	0.651504	2.803e-15
cortisol	0.565598	0.491031	0.651488	2.78007e-15
trans-urocanate	0.565614	0.491049	0.651501	2.77769e-15
glycerate	0.564295	0.48983	0.650081	2.29297e-15
glutamate	0.565479	0.49092	0.651361	2.73402e-15
mannose	0.560474	0.485977	0.646392	1.77091e-15
tyrosine	0.565901	0.491304	0.651824	2.92391e-15
azelate(C9-DC)	0.565213	0.490656	0.6511	2.67671e-15
guanosine	0.565383	0.490827	0.651263	2.70744e-15
gamma-glutamylhistidine	0.567164	0.492481	0.653171	3.47938e-15
5-hydroxylysine	0.566196	0.491632	0.652069	2.90225e-15
picolinate	0.565174	0.490628	0.651046	2.64046e-15
alpha-tocopherol	0.56495	0.490345	0.650906	2.73965e-15
choline	0.56568	0.491099	0.651588	2.83522e-15
anthranilate	0.565507	0.490947	0.65139	2.74226e-15
2-isopropylmalate	0.565678	0.491115	0.651561	2.78656e-15
maltotetraose	0.562875	0.488634	0.648395	1.67194e-15
4-hydroxybenzoate	0.565821	0.491239	0.651726	2.86666e-15
dopamine3-O-sulfate	0.565152	0.490631	0.650992	2.57638e-15
X-12411	0.565464	0.490911	0.65134	2.71881e-15
dexpanthenol	0.564632	0.49013	0.650459	2.43387e-15
X-12456	0.565475	0.490956	0.651304	2.63537e-15
tartronate(hydroxymalonate)	0.565755	0.491206	0.651618	2.76754e-15
metformin	0.565101	0.490594	0.650923	2.53282e-15
5-(galactosylhydroxy)-L-lysine	0.568446	0.49347	0.654815	5.00028e-15
X-12714	0.565032	0.490433	0.650979	2.74263e-15
N-acetylglycine	0.56533	0.490804	0.651171	2.62276e-15
glycosylceramide(d18:120:0,d16:122:0)*	0.565404	0.490854	0.651277	2.69789e-15
X-12731	0.565097	0.490571	0.650944	2.57633e-15
4-hydroxy-2-oxoglutaricacid	0.565427	0.491068	0.651045	2.26685e-15
N-acetylglucosamineN-acetylgalactosamine	0.565344	0.490776	0.651241	2.72788e-15
X-24812	0.563716	0.489264	0.649498	2.1682e-15
glycodeoxycholate3-sulfate	0.565801	0.491215	0.651713	2.87352e-15
X-24947	0.564921	0.490391	0.650778	2.55231e-15
N,N,N-trimethyl-5-aminovalerate	0.565941	0.491345	0.651862	2.93099e-15
hydrochlorothiazide	0.550625	0.477265	0.635261	2.85203e-16
X-12851	0.566556	0.49183	0.652636	3.45677e-15
X-24970	0.565763	0.49118	0.651671	2.8573e-15
X-25172	0.565641	0.49106	0.651549	2.82498e-15
pyridoxate	0.564647	0.490092	0.650545	2.5599e-15
gamma-glutamylvaline	0.565168	0.490553	0.651132	2.81009e-15
2-hydroxylaurate	0.565459	0.490887	0.65136	2.76499e-15
X-25433	0.56524	0.490631	0.651195	2.81151e-15
1-lignoceroyl-GPC(24:0)	0.566822	0.492222	0.652728	3.14513e-15
1-palmitoleoylglycerol(16:1)*	0.563912	0.489284	0.649923	2.58736e-15
cortoloneglucuronide(1)	0.565383	0.490833	0.651257	2.69407e-15
X-16087	0.565987	0.491328	0.651991	3.11513e-15
10-undecenoate(11:1n1)	0.566209	0.491595	0.652148	3.04058e-15
4-imidazoleacetate	0.564351	0.489965	0.65003	2.14106e-15
1-stearoyl-2-linoleoyl-GPC(18:018:2)*	0.56623	0.491578	0.65222	3.15368e-15
delta-tocopherol	0.564761	0.490213	0.650645	2.56329e-15
X-16935	0.566625	0.491936	0.652653	3.35828e-15
5-dodecenoate(12:1n7)	0.565526	0.490986	0.651382	2.69782e-15
1-palmitoyl-2-arachidonoyl-GPI(16:020:4)*	0.565393	0.490831	0.651283	2.72619e-15
X-26111	0.566156	0.491472	0.652189	3.22795e-15
gamma-tocopherolbeta-tocopherol	0.568886	0.49425	0.654792	3.80797e-15
N-palmitoyltaurine	0.56548	0.490934	0.651347	2.70529e-15
1-(1-enyl-palmitoyl)-2-oleoyl-GPC(P-16:018:1)*	0.564505	0.489987	0.650356	2.44652e-15
1-(1-enyl-palmitoyl)-2-linoleoyl-GPC(P-16:018:2)*	0.565808	0.491229	0.651709	2.85559e-15
behenoyldihydrosphingomyelin(d18:022:0)*	0.565136	0.490612	0.65098	2.58021e-15
sphingomyelin(d18:018:0,d19:017:0)*	0.565806	0.491149	0.651811	3.06577e-15
2-butenoylglycine	0.565633	0.491055	0.651536	2.81361e-15
palmitoyl-linoleoyl-glycerol(16:018:2)[1]*	0.563648	0.489102	0.649556	2.35231e-15
X-17686	0.564926	0.49044	0.650724	2.45157e-15
prolylglycine	0.565685	0.491108	0.651588	2.82612e-15
X-18345	0.565414	0.490864	0.651287	2.69974e-15
1-oleoyl-2-docosahexaenoyl-GPC(18:122:6)*	0.564916	0.490394	0.650763	2.53346e-15
mannonate*	0.567179	0.49252	0.653155	3.41058e-15
X-18888	0.566238	0.491623	0.652177	3.04916e-15
X-21258	0.565236	0.490776	0.650993	2.45178e-15
X-21310	0.562825	0.488291	0.648736	2.18566e-15
N-acetylcarnosine	0.566671	0.492007	0.652666	3.29646e-15
isovalerylcarnitine(C5)	0.564495	0.490017	0.650293	2.35543e-15
taurohyocholate*	0.565783	0.491194	0.651699	2.87741e-15
glycohyocholate	0.563515	0.489025	0.649353	2.21296e-15
indolebutyrate	0.565609	0.491039	0.651504	2.79129e-15
X-21752	0.566792	0.4921	0.652821	3.41205e-15
3b-hydroxy-5-cholenoicacid	0.564488	0.490015	0.650279	2.34305e-15
cysteine-glutathionedisulfide	0.565811	0.491209	0.651743	2.91732e-15
pimeloylcarnitine3-methyladipoylcarnitine(C7-DC)	0.567164	0.492501	0.653147	3.42077e-15
octadecadienedioate(C18:2-DC)*	0.567308	0.492673	0.653249	3.37022e-15
1-stearoyl-GPG(18:0)	0.565367	0.490801	0.651261	2.72943e-15
gamma-glutamylisoleucine*	0.567418	0.492685	0.653487	3.71509e-15
sphingomyelin(d18:216:0,d18:116:1)*	0.56576	0.491179	0.651664	2.84916e-15
glutamine_degradant*	0.56599	0.491412	0.651886	2.89383e-15
X-23654	0.562654	0.488411	0.648184	1.64887e-15
N2,N5-diacetylornithine	0.563025	0.488616	0.648765	1.97627e-15
methylnaphthylsulfate(2)*	0.562941	0.488617	0.648571	1.81607e-15
fructosyllysine	0.570238	0.495575	0.656149	4.33169e-15
X-24243	0.565729	0.491149	0.651633	2.84092e-15
N-methylpipecolate	0.56508	0.490529	0.650961	2.63386e-15
X-24334	0.56936	0.494549	0.655489	4.62675e-15
N-acetyl-2-aminooctanoate*	0.564847	0.490434	0.65055	2.27868e-15
X-24352	0.565933	0.491337	0.651854	2.92844e-15
N-palmitoylserine	0.565284	0.490738	0.651154	2.66307e-15
perfluorooctanoate(PFOA)	0.565417	0.490842	0.651323	2.76326e-15
palmitoleoyl-arachidonoyl-glycerol(16:120:4)[2]*	0.566098	0.491575	0.651917	2.77269e-15
sphingomyelin(d18:214:0,d18:114:1)*	0.565245	0.490715	0.651096	2.61859e-15
3-hydroxybutyroylglycine**	0.566109	0.491503	0.652039	2.99512e-15
1-linoleoyl-GPI(18:2)*	0.565638	0.491061	0.651542	2.81634e-15
methyl-4-hydroxybenzoatesulfate	0.566061	0.491409	0.652055	3.11387e-15
2-ethylphenylsulfate	0.566384	0.491701	0.652411	3.28082e-15
2-acetamidophenolsulfate	0.566663	0.492071	0.652562	3.08513e-15
4-allylphenolsulfate	0.565599	0.491029	0.651495	2.78983e-15
propyl4-hydroxybenzoatesulfate	0.565007	0.490504	0.650826	2.50693e-15
3-indoleglyoxylicacid	0.565864	0.491276	0.651776	2.89282e-15
5alpha-androstan-3beta,17alpha-dioldisulfate	0.5657	0.491124	0.651601	2.8261e-15
N-acetyl-beta-alanine	0.566887	0.492256	0.652833	3.25247e-15
ethylbeta-glucopyranoside	0.567986	0.493236	0.654064	3.93899e-15
delta-CEHCglucuronide	0.564566	0.490152	0.650279	2.23446e-15
tridecenedioate(C13:1-DC)*	0.565503	0.490929	0.651406	2.77889e-15
(2,4or2,5)-dimethylphenolsulfate	0.564907	0.490437	0.650685	2.41401e-15
sulfateofpiperinemetaboliteC18H21NO3(3)*	0.565757	0.491174	0.651666	2.85721e-15
2,6-dihydroxybenzoicacid	0.565038	0.490513	0.650886	2.56356e-15
3-hydroxyhexanoylcarnitine(1)	0.565578	0.491023	0.651453	2.74509e-15
4-vinylcatecholsulfate	0.565702	0.49112	0.65161	2.8404e-15
S-carboxyethylcysteine	0.565861	0.491272	0.651776	2.89651e-15
bilirubindegradationproduct,C17H18N2O4(3)**	0.565343	0.490783	0.651231	2.70972e-15
bilirubindegradationproduct,C17H18N2O4(1)**	0.565741	0.491161	0.651645	2.84411e-15
X-11315	0.56916	0.494315	0.655337	4.69329e-15
X-11378	0.567081	0.49242	0.653062	3.39148e-15
X-11852	0.565581	0.49101	0.651477	2.78669e-15
X-12007	0.565301	0.490743	0.651186	2.69477e-15
X-12104	0.566982	0.492289	0.653007	3.46349e-15
X-12100	0.566696	0.491906	0.652856	3.70029e-15

### Sheet: Health behaviors
Excluded metabolite	OR	OR_CI_lower	OR_CI_upper	P value
S-1-pyrroline-5-carboxylate	0.723151	0.62202	0.840725	2.47415e-05
cotinine	0.717558	0.615269	0.836852	2.339e-05
5-methylthioadenosine(MTA)	0.720998	0.620082	0.838337	2.11807e-05
trans-urocanate	0.720515	0.619627	0.837829	2.05396e-05
glycerate	0.712902	0.613016	0.829063	1.11325e-05
pantothenate	0.720905	0.620009	0.838219	2.09922e-05
2-isopropylmalate	0.7203	0.619491	0.837514	1.99862e-05
oxalate(ethanedioate)	0.723598	0.622714	0.840826	2.41021e-05
X-12410	0.719319	0.618886	0.836049	1.75658e-05
X-24475	0.72172	0.62092	0.838884	2.14844e-05
threonate	0.722386	0.621888	0.839126	2.09232e-05
pantoate	0.720816	0.619906	0.838153	2.09609e-05
X-24812	0.720843	0.619882	0.838247	2.12044e-05
X-25271	0.721548	0.62069	0.838794	2.15423e-05
pyridoxate	0.720911	0.620042	0.838189	2.08859e-05
X-13866	0.721463	0.620655	0.838643	2.12305e-05
2-hydroxylaurate	0.721724	0.620679	0.839219	2.25805e-05
X-25422	0.728376	0.6268	0.846413	3.53414e-05
X-14056	0.725685	0.624194	0.843677	3.02698e-05
1-lignoceroyl-GPC(24:0)	0.722588	0.621497	0.840122	2.3836e-05
10-undecenoate(11:1n1)	0.721166	0.620234	0.838523	2.14397e-05
eicosanedioate(C20-DC)	0.721526	0.620544	0.838941	2.20673e-05
1-palmitoyl-2-arachidonoyl-GPI(16:020:4)*	0.71348	0.613112	0.830278	1.27425e-05
gamma-tocopherolbeta-tocopherol	0.723833	0.622402	0.841794	2.71979e-05
hyocholate	0.72093	0.620019	0.838265	2.10884e-05
X-18345	0.720904	0.619992	0.838242	2.10654e-05
X-18888	0.723847	0.623115	0.840864	2.36854e-05
X-18901	0.726419	0.625253	0.843953	2.95084e-05
salicyluricglucuronide*	0.719887	0.619372	0.836714	1.84111e-05
N-acetylcarnosine	0.722375	0.621226	0.839992	2.38477e-05
indolebutyrate	0.720947	0.619886	0.838484	2.17584e-05
X-21733	0.720613	0.619753	0.837887	2.05263e-05
X-21752	0.724724	0.62353	0.842341	2.71781e-05
X-21788	0.720896	0.619984	0.838232	2.10524e-05
2,3-dihydroxy-2-methylbutyrate	0.720722	0.619657	0.838271	2.15226e-05
X-23641	0.720817	0.619926	0.838128	2.08797e-05
S-(3-hydroxypropyl)mercapturicacid(HPMA)	0.73109	0.62866	0.850211	4.76309e-05
methylnaphthylsulfate(2)*	0.702991	0.603871	0.81838	5.50184e-06
X-23974	0.722304	0.621102	0.839996	2.40159e-05
N-methylpipecolate	0.720004	0.619168	0.837262	1.9789e-05
X-24309	0.721018	0.620073	0.838396	2.13311e-05
N-stearoyl-sphingadienine(d18:218:0)*	0.720891	0.619895	0.838341	2.14099e-05
alpha-CEHCsulfate	0.723061	0.622164	0.840321	2.34997e-05
tryptophanbetaine	0.723809	0.622534	0.84156	2.63405e-05
methyl-4-hydroxybenzoatesulfate	0.717841	0.617331	0.834716	1.65194e-05
2-ethylphenylsulfate	0.722559	0.620977	0.840758	2.62414e-05
2-acetamidophenolsulfate	0.72296	0.622012	0.840291	2.36149e-05
beta-cryptoxanthin	0.720155	0.61944	0.837246	1.94584e-05
propyl4-hydroxybenzoatesulfate	0.718018	0.617729	0.834589	1.5917e-05
N6,N6-dimethyllysine	0.720361	0.619542	0.837586	2.00901e-05
(2,4or2,5)-dimethylphenolsulfate	0.720059	0.619142	0.837426	2.01788e-05
2,6-dihydroxybenzoicacid	0.718314	0.61782	0.835153	1.68744e-05
pentoseacid*	0.718054	0.617596	0.834853	1.65231e-05
branchedchain14:0dicarboxylicacid**	0.722323	0.621278	0.839803	2.32987e-05
S-carboxyethylcysteine	0.724107	0.622594	0.842173	2.80367e-05
bilirubindegradationproduct,C17H18N2O4(1)**	0.721944	0.620875	0.839465	2.29496e-05
X-11787	0.721716	0.620652	0.839237	2.26583e-05

### Sheet: Health factors
Excluded metabolite	OR	OR_CI_lower	OR_CI_upper	P value
gamma-glutamylglutamate	0.561959	0.483486	0.653169	5.90496e-14
gluconate	0.569741	0.490867	0.661289	1.3648e-13
cholesterol	0.562508	0.484057	0.653672	6.0182e-14
proline	0.561571	0.483117	0.652767	5.67156e-14
lysine	0.561685	0.483234	0.652873	5.69992e-14
methionine	0.561678	0.483228	0.652865	5.69341e-14
methylmalonate(MMA)	0.562311	0.483803	0.65356	6.21827e-14
5,6-dihydrothymine	0.56091	0.482502	0.652061	5.23138e-14
cortisone	0.562155	0.483798	0.653203	5.45866e-14
serotonin	0.56614	0.487238	0.657818	1.09141e-13
alpha-ketobutyrate	0.564576	0.485885	0.656011	8.35017e-14
creatinine	0.562085	0.483627	0.653271	5.88455e-14
cystine	0.563808	0.48516	0.655204	7.66418e-14
deoxycholate	0.561732	0.483281	0.652919	5.71737e-14
fructose	0.563135	0.484406	0.654659	7.80728e-14
cortisol	0.561688	0.483236	0.652877	5.7037e-14
phenylalanine	0.56171	0.483257	0.6529	5.71886e-14
mannose	0.562491	0.483842	0.653925	7.02773e-14
alanine	0.561613	0.48317	0.652792	5.6345e-14
tyrosine	0.561622	0.483179	0.652802	5.64204e-14
pentadecanoate(15:0)	0.561641	0.483202	0.652812	5.62407e-14
erucate(22:1n9)	0.56203	0.483523	0.653283	6.09295e-14
3-methylhistidine	0.561365	0.482933	0.652534	5.49069e-14
oleoylethanolamide	0.561604	0.483164	0.652778	5.61663e-14
4-hydroxyphenylpyruvate	0.562902	0.484428	0.654089	6.2969e-14
picolinate	0.561413	0.482985	0.652576	5.49453e-14
alpha-tocopherol	0.562426	0.483773	0.653867	7.01672e-14
glycerol	0.56692	0.488263	0.65825	9.53505e-14
anthranilate	0.561104	0.482712	0.652227	5.23072e-14
1-palmitoyl-2-linoleoyl-GPC(16:018:2)	0.561895	0.483462	0.653051	5.69336e-14
maltotetraose	0.553224	0.475607	0.643509	1.65159e-14
levulinate(4-oxovalerate)	0.561647	0.483197	0.652835	5.68163e-14
maltotriose	0.559955	0.481757	0.650846	4.14892e-14
2-hydroxyhippurate(salicylurate)	0.562806	0.484365	0.65395	6.09488e-14
saccharin	0.562522	0.484096	0.653653	5.90788e-14
gamma-glutamylphenylalanine	0.563477	0.48487	0.654828	7.26366e-14
X-12410	0.562797	0.484317	0.653994	6.28076e-14
1,5-anhydroglucitol(1,5-AG)	0.576717	0.496782	0.669515	4.81824e-13
dexpanthenol	0.560626	0.482243	0.651748	5.02815e-14
X-12456	0.558442	0.480046	0.649641	4.39681e-14
maleate	0.565155	0.486367	0.656707	9.36164e-14
3beta-hydroxy-5-cholestenoate	0.568966	0.490147	0.660459	1.24042e-13
X-24456	0.561599	0.483159	0.652773	5.61439e-14
X-12701	0.560811	0.482251	0.652169	5.85983e-14
1,6-anhydroglucose	0.560582	0.482232	0.651662	4.8863e-14
metformin	0.570085	0.49083	0.662137	1.86295e-13
5-(galactosylhydroxy)-L-lysine	0.570958	0.492011	0.662573	1.56778e-13
X-12714	0.561748	0.483231	0.653022	6.02657e-14
N-acetylglycine	0.558149	0.480028	0.648984	3.45866e-14
X-24637	0.561611	0.483165	0.652793	5.64679e-14
X-12731	0.561225	0.482785	0.652409	5.47635e-14
X-24669	0.562603	0.484041	0.653916	6.61237e-14
1-linoleoylglycerol(18:2)	0.561111	0.482637	0.652345	5.58412e-14
4-hydroxy-2-oxoglutaricacid	0.569596	0.490395	0.661587	1.7299e-13
X-24757	0.561058	0.482685	0.652156	5.13546e-14
X-12816	0.561828	0.483338	0.653065	5.93335e-14
norcotinine	0.561671	0.483265	0.652798	5.49471e-14
glycodeoxycholate3-sulfate	0.561327	0.482934	0.652444	5.31139e-14
X-24947	0.559287	0.481153	0.650109	3.76946e-14
glycolithocholate	0.562917	0.48433	0.654255	6.88581e-14
androsteronesulfate	0.562206	0.483728	0.653416	6.02787e-14
phenolglucuronide	0.561633	0.483126	0.652897	5.93405e-14
N,N,N-trimethyl-5-aminovalerate	0.565598	0.486849	0.657085	9.35653e-14
hydrochlorothiazide	0.551595	0.474193	0.641632	1.23816e-14
1,2-dilinoleoyl-GPC(18:218:2)	0.561057	0.482546	0.652343	5.73105e-14
X-13007	0.560377	0.482047	0.651436	4.74504e-14
X-25172	0.565848	0.487101	0.657325	9.497e-14
androsteroneglucuronide	0.560933	0.482475	0.652148	5.44518e-14
X-13658	0.561636	0.483185	0.652825	5.67929e-14
X-13684	0.551887	0.474003	0.642569	1.88774e-14
cis-4-decenoate(10:1n6)*	0.561522	0.4831	0.652674	5.50874e-14
X-13726	0.560789	0.482383	0.651938	5.17787e-14
gamma-glutamylvaline	0.561742	0.483272	0.652954	5.80782e-14
X-25419	0.562039	0.483574	0.653237	5.90302e-14
X-25422	0.561134	0.48275	0.652247	5.21113e-14
X-25433	0.562495	0.484048	0.653656	5.99911e-14
1-lignoceroyl-GPC(24:0)	0.562177	0.483651	0.653453	6.24822e-14
1-palmitoleoylglycerol(16:1)*	0.562321	0.483421	0.654098	8.44439e-14
X-25790	0.56066	0.482315	0.65173	4.8901e-14
cortoloneglucuronide(1)	0.555176	0.477258	0.645814	2.40638e-14
X-25802	0.560789	0.482348	0.651986	5.32434e-14
X-16087	0.564038	0.485327	0.655514	8.17908e-14
X-25810	0.561832	0.483368	0.653033	5.81361e-14
3-(4-hydroxyphenyl)propionate	0.560702	0.482272	0.651887	5.24839e-14
X-16576	0.561706	0.483261	0.652884	5.67819e-14
4-imidazoleacetate	0.558536	0.480339	0.649462	3.77009e-14
1-stearoyl-2-linoleoyl-GPC(18:018:2)*	0.5623	0.483744	0.653612	6.4479e-14
delta-tocopherol	0.561747	0.48326	0.652981	5.88615e-14
docosadioate(C22-DC)	0.561705	0.483254	0.652892	5.70485e-14
16-hydroxypalmitate	0.562037	0.483555	0.653257	5.97805e-14
5-dodecenoate(12:1n7)	0.562365	0.483828	0.653651	6.38346e-14
X-26054	0.560941	0.482534	0.65209	5.2385e-14
X-17301	0.561673	0.483226	0.652856	5.67816e-14
X-17146	0.561268	0.482836	0.65244	5.45892e-14
2-oxindole-3-acetate	0.562427	0.483906	0.653689	6.32774e-14
X-26111	0.562019	0.483527	0.653254	6.02096e-14
X-26109	0.561197	0.482775	0.652358	5.39143e-14
X-26119	0.561668	0.483218	0.652856	5.69091e-14
gamma-tocopherolbeta-tocopherol	0.5629	0.484226	0.654356	7.36139e-14
leucylglycine	0.561588	0.483152	0.652757	5.59415e-14
isoleucylglycine	0.564977	0.486066	0.656699	1.01684e-13
X-17325	0.561762	0.483308	0.652952	5.74251e-14
1-(1-enyl-palmitoyl)-2-oleoyl-GPE(P-16:018:1)*	0.563229	0.484621	0.654589	7.1528e-14
1-(1-enyl-palmitoyl)-2-oleoyl-GPC(P-16:018:1)*	0.555297	0.47708	0.646338	3.09597e-14
behenoyldihydrosphingomyelin(d18:022:0)*	0.545083	0.46764	0.63535	8.40348e-15
sphingomyelin(d18:018:0,d19:017:0)*	0.560318	0.481867	0.651541	5.20057e-14
cis-urocanate	0.563194	0.484656	0.654458	6.75082e-14
1-oleoyl-GPC(18:1)	0.555771	0.477647	0.646673	2.96099e-14
imidazolepropionate	0.567195	0.488261	0.658891	1.20209e-13
phenylacetylglycine	0.561733	0.483087	0.653183	6.66529e-14
X-17686	0.561522	0.48308	0.6527	5.59268e-14
N-acetylhistidine	0.561139	0.482732	0.65228	5.30178e-14
X-17692	0.561885	0.48342	0.653086	5.83934e-14
X-18345	0.561995	0.483525	0.6532	5.90597e-14
mannonate*	0.571323	0.491857	0.663626	2.37001e-13
X-18887	0.561482	0.483036	0.652669	5.60283e-14
X-18899	0.561275	0.482857	0.652428	5.39937e-14
X-18921	0.563376	0.484731	0.654782	7.43541e-14
salicyluricglucuronide*	0.562533	0.484064	0.653723	6.11817e-14
5-hydroxymethyl-2-furoicacid	0.559278	0.481141	0.650103	3.77432e-14
1-palmitoyl-2-stearoyl-GPE(16:018:0)*	0.562249	0.483755	0.65348	6.12274e-14
1,2-dilinoleoyl-GPE(18:218:2)*	0.557973	0.479653	0.649082	4.01232e-14
X-21258	0.561588	0.483196	0.652699	5.40374e-14
thioproline	0.560012	0.481684	0.651078	4.62406e-14
X-21310	0.562386	0.483785	0.653756	6.71707e-14
2-methylserine	0.562669	0.484144	0.65393	6.45206e-14
X-21339	0.556711	0.478599	0.647572	3.12039e-14
glycocholateglucuronide(1)	0.560854	0.482453	0.651996	5.1818e-14
X-21364	0.561678	0.483225	0.652869	5.70479e-14
taurohyocholate*	0.561037	0.482651	0.652155	5.18512e-14
X-21383	0.561626	0.483178	0.65281	5.6602e-14
glycohyocholate	0.560628	0.482287	0.651694	4.86536e-14
X-21607	0.557182	0.479123	0.647959	3.0848e-14
5,6-dihydrouridine	0.561212	0.482772	0.652397	5.4728e-14
X-21803	0.562935	0.484302	0.654335	7.14695e-14
caffeicacidsulfate	0.561437	0.482976	0.652645	5.64867e-14
3b-hydroxy-5-cholenoicacid	0.561973	0.483524	0.65315	5.79934e-14
X-21796	0.56165	0.4832	0.652836	5.67795e-14
2-aminooctanoate	0.559471	0.481211	0.650459	4.22374e-14
X-21839	0.561587	0.483121	0.652797	5.72653e-14
X-21834	0.561776	0.483345	0.652932	5.6398e-14
X-21842	0.560808	0.482453	0.65189	4.98183e-14
pimeloylcarnitine3-methyladipoylcarnitine(C7-DC)	0.562175	0.48364	0.653464	6.29492e-14
gamma-glutamylisoleucine*	0.563882	0.485198	0.655325	7.92159e-14
2,3-dihydroxy-2-methylbutyrate	0.561691	0.483254	0.652859	5.63829e-14
2-O-methylcytidine	0.557986	0.480039	0.64859	2.9713e-14
sphingomyelin(d18:216:0,d18:116:1)*	0.562063	0.484171	0.652486	3.74023e-14
1-palmitoyl-GPE(16:0)	0.561636	0.483189	0.65282	5.66314e-14
X-23654	0.560057	0.482019	0.650728	3.67141e-14
linoleoyl-linolenoyl-glycerol(18:218:3)[1]*	0.560891	0.482509	0.652005	5.1135e-14
S-(3-hydroxypropyl)mercapturicacid(HPMA)	0.559579	0.481432	0.650411	3.88375e-14
N2,N5-diacetylornithine	0.559505	0.48125	0.650484	4.21347e-14
3-methoxytyraminesulfate	0.56016	0.481787	0.651283	4.84043e-14
X-23780	0.561939	0.483454	0.653166	5.95428e-14
fructosyllysine	0.566824	0.487752	0.658715	1.30214e-13
O-sulfo-L-tyrosine	0.562759	0.484079	0.654227	7.32794e-14
linoleoyl-linoleoyl-glycerol(18:218:2)[2]*	0.561349	0.482926	0.652507	5.44744e-14
X-24334	0.574571	0.494751	0.667268	3.83111e-13
lactosyl-N-nervonoyl-sphingosine(d18:124:1)*	0.562727	0.484158	0.654047	6.70682e-14
17alpha-hydroxypregnanoloneglucuronide	0.561552	0.483157	0.652667	5.40259e-14
hydroxyasparagine**	0.565347	0.486746	0.656641	8.20005e-14
N-palmitoylserine	0.561447	0.482974	0.65267	5.70486e-14
3-methylglutarylcarnitine(2)	0.562178	0.483723	0.653358	5.90941e-14
N6-succinyladenosine	0.561747	0.483305	0.65292	5.68011e-14
sphingomyelin(d18:214:0,d18:114:1)*	0.558616	0.481512	0.648067	1.54529e-14
3-hydroxybutyroylglycine**	0.561602	0.483161	0.652778	5.62275e-14
N-formylphenylalanine	0.561606	0.483142	0.652813	5.727e-14
4-hydroxychlorothalonil	0.562364	0.483842	0.65363	6.30763e-14
3-hydroxycinnamatesulfate	0.561972	0.48356	0.653098	5.63e-14
pyrraline	0.561454	0.48302	0.652623	5.53264e-14
lignoceroylcarnitine(C24)*	0.561208	0.48278	0.652378	5.42251e-14
cerotoylcarnitine(C26)*	0.560499	0.482107	0.651639	5.02451e-14
syringolsulfate	0.562789	0.484242	0.654076	6.61323e-14
ximenoylcarnitine(C26:1)*	0.561796	0.483292	0.653052	5.98571e-14
5alpha-pregnan-3beta,20alpha-dioldisulfate	0.561581	0.483145	0.65275	5.58952e-14
bilirubin(E,ZorZ,E)*	0.570097	0.490895	0.662078	1.79199e-13
N,N-dimethylalanine	0.56176	0.483306	0.652949	5.73971e-14
androsteroidmonosulfateC19H28O6S(1)*	0.561714	0.483259	0.652907	5.72961e-14
delta-CEHCglucuronide	0.562085	0.483872	0.652942	4.849e-14
tridecenedioate(C13:1-DC)*	0.563547	0.484843	0.655026	7.86866e-14
sulfateofpiperinemetaboliteC16H19NO3(2)*	0.5622	0.483701	0.653438	6.12556e-14
sulfateofpiperinemetaboliteC16H19NO3(3)*	0.562318	0.483808	0.653568	6.22775e-14
11beta-hydroxyandrosteroneglucuronide	0.56197	0.483513	0.653156	5.83142e-14
4-allylcatecholsulfate	0.562001	0.483517	0.653224	5.97203e-14
methylvanillatesulfate	0.561258	0.482877	0.652363	5.24097e-14
lithocholicacidsulfate(2)	0.560735	0.482378	0.65182	4.9623e-14
3-hydroxyhexanoylcarnitine(1)	0.562611	0.484124	0.653822	6.23649e-14
4-methylnonanoylcarnitine	0.561753	0.483301	0.652939	5.72618e-14
4-ethyl-2-methoxyphenolsulfate	0.561309	0.482903	0.652446	5.36367e-14
3-bromo-5-chloro-2,6-dihydroxybenzoicacid*	0.560899	0.482511	0.652021	5.14036e-14
cis-3,4-methyleneheptanoylcarnitine	0.561682	0.48323	0.65287	5.69905e-14
2-methoxyhydroquinonesulfate(2)	0.561697	0.483246	0.652885	5.70495e-14
perfluorohexanesulfonate(PFHxS)	0.561776	0.483325	0.652961	5.7339e-14
tetrahydrocortisoneglucuronide(5)	0.560341	0.481977	0.651446	4.86031e-14
X-07765	0.56069	0.482336	0.651772	4.93637e-14
X-11315	0.562709	0.484129	0.654044	6.75545e-14
X-11378	0.562157	0.48365	0.653406	6.1438e-14
X-11470	0.563923	0.485343	0.655227	7.33128e-14
X-11858	0.561093	0.48268	0.652245	5.31614e-14
X-12104	0.564543	0.485877	0.655945	8.17022e-14
X-12283	0.561651	0.483207	0.65283	5.65528e-14
X-12100	0.560373	0.48198	0.651517	4.98568e-14
